# Integrated analyses of single-cell RNA-seq public data reveal the gene regulatory network landscape of respiratory epithelial and peripheral immune cells in COVID-19 patients

**DOI:** 10.1101/2023.03.09.23287043

**Authors:** Lin Zhang, Hafumi Nishi, Kengo Kinoshita

## Abstract

**Introduction:** Infection with SARS-CoV-2 leads to coronavirus disease 2019 (COVID-19), which can result in acute respiratory distress syndrome and multiple organ failure. However, its comprehensive influence on pathological immune responses in the respiratory epithelium and peripheral immune cells is not yet fully understood.

**Methods:** In this study, we integrated multiple public scRNA-seq datasets of nasopharyngeal swab and peripheral blood results to investigate the gene regulatory networks (GRNs) of healthy individuals and COVID-19 patients with mild/moderate and severe disease, respectively. Similar and dissimilar regulons were identified within or between epithelial and immune cells during COVID-19 severity progression. The relative transcription factors (TFs) and their targets were used to construct GRNs among different infection sites and conditions.

**Results:** Between respiratory epithelial and peripheral immune cells, different TFs tended to be used to regulate the activity of a cell between healthy individuals and COVID-19 patients, although they had some TFs in common. For example, XBP1, FOS, STAT1, and STAT2 were activated in both the epithelial and immune cells of virus-infected individuals. In contrast, severe COVID-19 cases exhibited activation of CEBPD in peripheral immune cells, while CEBPB was exclusively activated in respiratory epithelial cells. Moreover, in patients with severe COVID-19, CEBPD upregulated S100A8 and S100A9 in CD14 and CD16 monocytes, while S100A9 genes were co-upregulated by different regulators (SPEDEF and ELF3) in goblet and squamous cells. The cell-cell communication analysis suggested that epidermal growth factor receptor signaling among epithelial cells contributes to mild/moderate disease, and chemokine signaling among immune cells contributes to severe disease.

**Conclusions:** This study identified cell type- and condition-specific regulons in a wide range of cell types from the initial infection site to the peripheral blood, and clarified the diverse mechanisms of maladaptive responses to SARS-CoV-2 infection.
