## Supplementary Tables for "Integrated analyses of single-cell RNA-seq public data reveal the gene regulatory network landscape of respiratory epithelial and peripheral immune cells in COVID-19 patients": Table S1.xlsx

### Sheet: Sheet1
Table S1. Numbers of cell types from the nasopharyngeal swabs and PBMC samples
Nasopharyngeal swabs
Cell type	Healthy (Control_WHO_0)	Mild/moderate COVID-19 (COVID19_WHO_1-5)	Severe COVID-19 (COVID19_WHO_6-8)	In total
Ciliated Cells	4412	1614	2361	8387
Developing Ciliated Cells	934	753	2139	3826
Basal Cells	912	103	458	1473
Mitotic Basal Cells	141	46	65	252
Squamous Cells	457	736	1141	2334
Macrophages	46	31	780	857
Goblet Cells	500	514	1578	2592
Secretory Cells	101	626	2738	3465
Developing Secretory and Goblet Cells	263	8	128	399
Erythroblasts	586	2	397	985
T Cells	358	505	403	1266
B Cells	12	20	34	66
Ionocytes	92	91	162	345
Deuterosomal Cells	35	84	393	512
Dendritic Cells	14	10	111	135
In total	8863	5143	12888	26894
PBMC
Cell type	Healthy	Severe covid-19	In total
B	1994	3028	5022
CD14 Monocyte	2054	8285	10339
CD16 Monocyte	915	433	1348
CD4 T	2835	5562	8397
CD8 T	2885	3877	6762
gd T	403	45	448
Granulocyte	161	670	831
NK	4707	2150	6857
PB	86	1977	2063
Platelet	63	464	527
RBC	178	1259	1437
DC	204	252	456
pDC	142	92	234
In total	16627	28094	44721
